# RAY: CRISPR diagnostic for rapid and accurate detection of SARS-CoV2 variants on a paper strip

**DOI:** 10.1101/2021.02.01.21250900

**Authors:** Manoj Kumar, Sneha Gulati, Asgar Hussain Ansari, Rhythm Phutela, Sundaram Acharya, Poorti Kathpalia, Akshay Kanakan, Ranjeet Maurya, Janani Srinivasa Vasudevan, Aparna Murali, Rajesh Pandey, Souvik Maiti, Debojyoti Chakraborty

## Abstract

The COVID-19 pandemic originating in the Wuhan province of China in late 2019 has impacted global health, causing increased mortality among elderly patients and individuals with comorbid conditions. During the passage of the virus through affected populations, it has undergone mutations- some of which have recently been linked with increased viral load and prognostic complexities. Interestingly, several of these variants are point mutations that are difficult to diagnose using the gold standard quantitative real-time PCR (qPCR) method. This necessitates widespread sequencing which is expensive, has long turn-around times, and requires high viral load for calling mutations accurately. In this study, we show that the high specificity of *Francisella novicida* Cas9 (FnCas9) to point mismatches can be successfully adapted for the simultaneous detection of SARS-CoV2 infection as well as for detecting point mutations in the sequence of the virus obtained from patient samples. We report the detection of the mutation N501Y (earlier shown to be present in the British N501Y.V1, South African N501Y.V2, and Brazilian N501Y.V3 variants of SARS-CoV2) within an hour using paper strip chemistry. The results were corroborated using deep sequencing. Our design principle can be rapidly adapted for other mutations, highlighting the advantages of quick optimization and roll-out of CRISPR diagnostics (CRISPRDx) for disease surveillance even beyond COVID-19.
