## Supplementary Table 1 for "RAY: CRISPR diagnostic for rapid and accurate detection of SARS-CoV2 variants on a paper strip"

### Sheet: Sheet1
Chr	Coordinates	Nucleotides	Ref	alt	AACHANGE	GENE	Pangolin lineage	Nextstrain clade	Targetable by feluda	Strategy	crRNA
NC_045512	26456	C26456T	C	T	aa:E:P71L	E	B.1.351	20H/501Y.V2
NC_045512	28887	C28887T	C	T	aa:N:T205I	N	B.1.351	20H/501Y.V2	Yes	19 and 16	ATTTGTCCTGCTAGAATGGC
NC_045512	5230	G5230T	G	T	aa:orf1a:K1655N	orf1a	B.1.351	20H/501Y.V2
NC_045512	21802	T21802C	T	C	aa:S:D80A	spike	B.1.351	20H/501Y.V2
NC_045512	22206	A22206G	A	G	aa:S:D215G	spike	B.1.351	20H/501Y.V2
NC_045512	22813	G22813T	G	T	aa:S:K417N	spike	B.1.351	20H/501Y.V2
NC_045512	23664	C23664T	C	T	aa:S:A701V	spike	B.1.351	20H/501Y.V2	Yes	19 and 16	TACAGCAAGTGACATAGTGT
NC_045512	23063	A23063T	A	T	aa:S:N501Y	spike	B.1.351, P.1 and B.1.1.7	20H/501Y.V2, 20J/501Y.V3 and 20I/501Y.V1	Yes	2 and 6	TATGGTTTCCAACCGACTTA
NC_045512	23012	G23012A	G	A	aa:S:E484K	spike	B.1.351 and P.1	20H/501Y.V2 AND 20J/501Y.V3	Yes	2 and 6	ACACCTTGTAATGGAGTTAA
NC_045512	3828	C3828T	C	T	aa:orf1ab:S1188L	orf1ab	P.1	20J/501Y.V3
NC_045512	5648	A5648C	A	C	aa:orf1ab:K1795Q	orf1ab	P.1	20J/501Y.V3	Yes	16 and 2 /16 and 19	TTCACAATATCTAGTACAAC
NC_045512	21614	C21614T	C	T	aa:S:L18F	spike	P.1	20J/501Y.V3
NC_045512	21621	C21621A	C	A	aa:S:T20N	spike	P.1	20J/501Y.V3
NC_045512	21638	C21638T	C	T	aa:S:P26S	spike	P.1	20J/501Y.V3
NC_045512	21974	G21974T	G	T	aa:S:D138Y	spike	P.1	20J/501Y.V3
NC_045512	22132	G22132T	G	T	aa:S:R190S	spike	P.1	20J/501Y.V3
NC_045512	22812	A22812C	A	C	aa:S:K417T	spike	P.1	20J/501Y.V3
NC_045512	23525	C23525T	C	T	aa:S:H655Y	spike	P.1	20J/501Y.V3
NC_045512	24642	C24642T	C	T	aa:S:T1027I	spike	P.1	20J/501Y.V3
NC_045512	25912	G25912T	G	T	aa:orf3a:G174C	ORF3A	P.1	20J/501Y.V3
NC_045512	28167	G28167A	G	A	aa:orf8:E92K	ORF8	P.1	20J/501Y.V3	Yes	2 and 6/ 19 and 16	GACTACCCAATTTACGTTTC/TTCTCGCAATTAATTGTAAA
NC_045512	3267	C3267T	C	T	T1001I	ORF1ab	B.1.1.7	20I/501Y.V1
NC_045512	5388	C5388A	C	A	A1708D	ORF1ab	B.1.1.7	20I/501Y.V1
NC_045512	6954	T6954C	T	C	I2230T	ORF1ab	B.1.1.7	20I/501Y.V1
NC_045512	23271	C23271A	C	A	A570D	spike	B.1.1.7	20I/501Y.V1
NC_045512	23604	C23604A	C	A	P681H	spike	B.1.1.7	20I/501Y.V1	Yes	2 and 6/ 6 and 2/ 2 and 16	AGACTCAGACTAATACTCAT/TCAGACTAATTCTCATCGCC
NC_045512	23709	C23709T	C	T	T716I	spike	B.1.1.7	20I/501Y.V1	Yes	2 and 6	ACACTAATAGTAAATTTTAT
NC_045512	24506	T24506G	T	G	S982A	spike	B.1.1.7	20I/501Y.V1	Yes	2 and 6/ 19 and 16	CAACTTTGTCAAGAGGTGCA/TGCAGGTCTTGACAAAGTTG
NC_045512	24914	G24914C	G	C	D1118H	spike	B.1.1.7	20I/501Y.V1	Yes	16 and 2 /16 and 19	TAGTGTGTAGTAATGATTTG
NC_045512	27972	C27972T	C	T	Q27stop	Orf8	B.1.1.7	20I/501Y.V1
NC_045512	28048	G28048T	G	T	R52I	Orf8	B.1.1.7	20I/501Y.V1
NC_045512	28111	A28111G	A	G	Y73C	Orf8	B.1.1.7	20I/501Y.V1
NC_045512	28977	C28977T	C	T	S235F	Orf8	B.1.1.7	20I/501Y.V1
