## Supplementary Table 2 for "RAY: CRISPR diagnostic for rapid and accurate detection of SARS-CoV2 variants on a paper strip"

### Sheet: RAY- without RNA extraction
PRODUCT NAME	UNIT PRICE (INR)	Price per reaction	RAY
cDNA synthesis
Reverse transcription kit	80000	100
PCR Reagents
dNTPs (100mM) mix	20000	4
Taq DNA polymerase recombinant	30000	6
Forward primer Covid T1 PCR-Biotin*	6000 per 20nmol	2
Reverse primer Covid T1 PCR-Biotin*	6000 per 20nmol	2
Nuclease free water	17000	0.4
IVT reagents
NucAway™ Spin Columns	17000	0.6
T7 Megascript kit	125000	12.5
TracrRNA FAM labelled (two)	32000 per 4nmol	10
Paper Strip
Milenia Genline HybriDetect (Make: Milenia Biotec)	20000	340
dfnCas9		15
	Total	492.5	RUPEE Price
		7.03571	DOLLAR Price
