## Supplementary Table 3 for "RAY: CRISPR diagnostic for rapid and accurate detection of SARS-CoV2 variants on a paper strip"

### Sheet: Sheet1
Sl. No.	Primer	Sequence	Discription
1	N501Y_Fn_Cr2&6T_FP:	TAATACGACTCACTATAGTATGGTTTCCAACCTACTTAGTTTCAGTTGCTGAATTAT	SARS_CoV2_N501Y crRNA oligo for IVT
2	N501Y_Fn_Cr2&6T_RP	ATAATTCAGCAACTGAAACTAAGTAGGTTGGAAACCATACTATAGTGAGTCGTATTA	SARS_CoV2_T716I crRNA oligo for IVT
3	T716I_Fn_Cr2A&6_FP	TAATACGACTCACTATAGACACTAATAGTAAATTTTATGTTTCAGTTGCTGAATTAT	SARS_CoV2_N501Y crRNA oligo for IVT
4	T716I_Fn_Cr2A&6_RP	ATAATTCAGCAACTGAAACATAAAATTTACTATTAGTGTCTATAGTGAGTCGTATTA	SARS_CoV2_N501Y crRNA oligo for IVT
5	S_Gene_crRNA3_RP	TAATACGACTCACTATAGACATTACACCATGTTCTTTGTTTCAGTTGCTGAATTAT	SARS_CoV2_S_Gene crRNA oligo for IVT
6	S_Gene_crRNA3_FP	ATAATTCAGCAACTGAAACAAAGAACATGGTGTAATGTCTATAGTGAGTCGTATTA	SARS_CoV2_S_Gene crRNA oligo for IVT
7	CoV2_S_N501Y_FP2	CTATCAGGCCGGTAGCACAC	IVC target amplicon for N501Y_Fn_Cr2&6T (237bp)
8	CoV2_S_N501Y_RP2	ACACCTGTGCCTGTTAAACC	IVC target amplicon for N501Y_Fn_Cr2&6T (237bp)
9	CoV2_S_T716I_FP1	TGCTGCATTCAGTTGAATCA	IVC target amplicon for T716I_Fn_Cr2A&6 (299bp)
10	CoV2_S_T716I_RP1	AGGGGCTGAACATGTCAACA	IVC target amplicon for T716I_Fn_Cr2A&6 (299bp)
11	CoV2_S_T716I_FP1(524bp)	(Btn)CCGTGATCCACAGACACTTG	5' Biotinylated RT-PCR primer for T716I_Fn_Cr2A&6 target (524bp amplicon)
12	CoV2_S_T716I_RP1(524bp)	TGCTGCATTCAGTTGAATCA	RT-PCR primer for T716I_Fn_Cr2A&6 target (524bp amplicon)
13	CoV2_S_N501Y_FP2(541bp)	(Btn)CCGCATCATTTTCCACTTTT	5' Biotinylated RT-PCR primer for N501Y_Fn_Cr2&6T target (541bp amplicon)
14	CoV2_S_N501Y_RP2(541bp)	ACACCTGTGCCTGTTAAACC	RT-PCR primer for N501Y_Fn_Cr2&6T target (541bp amplicon)
15	CoV2_S_N501Y_FP3(469bp)	(Btn)CCGCATCATTTTCCACTTTT	5' Biotinylated RT-PCR primer for N501Y_Fn_Cr2&6T target (469bp amplicon)
16	CoV2_S_N501Y_RP3(469bp)	GGTCCACAAACAGTTGCTGG	RT-PCR primer for N501Y_Fn_Cr2&6T target (469bp amplicon)
17	CoV2_S_N501Y_FP4(789bp)	AAATCGCTCCAGGGCAAACT	5' Biotinylated RT-PCR primer for N501Y_Fn_Cr2&6T target (789bp amplicon)
18	CoV2_S_N501Y_RP4(789bp)	(Btn)CGCATATACCTGCACCAATG	RT-PCR primer for N501Y_Fn_Cr2&6T target (789bp amplicon)
19	CoV2_S_N501Y_FP1(580bp)	CCTTGTAATGGTGTTGAAGGTT	RT-PCR primer for N501Y_Fn_Cr2&6T target (580bp amplicon)
20	CoV2_S_N501Y_RP1(580bp)	(Btn)CGCATATACCTGCACCAATG	5' Biotinylated RT-PCR primer for N501Y_Fn_Cr2&6T target (580bp amplicon)
